# Estimating the impact of single-cell RNA sequencing of human tissues on drug target validation

**DOI:** 10.1101/2024.04.04.24305313

**Authors:** Emma Dann, Erin Teeple, Rasa Elmentaite, Kerstin B Meyer, Giorgio Gaglia, Frank Nestle, Virginia Savova, Emanuele de Rinaldis, Sarah A Teichmann

## Abstract

Whilst the use of single-cell RNA sequencing (scRNA-seq) to understand target biology is well established, its predictive role in increasing the clinical success of therapeutic targets remains underexplored. Inspired by previous work on an association between genetic evidence and clinical success, we used retrospective analysis of known drug target genes to identify potential predictors of target clinical success from scRNA-seq data. We investigated whether successful drug targets are associated with cell type specific expression in a disease-relevant tissue (cell type specificity), and with cell type specific over-expression in disease patients compared to healthy controls (disease cell specificity). Analysing scRNA-seq data across diseases and tissues, we found that both cell type and disease cell specificity are features enriched in targets entering clinical development, and that cell type specificity in the disease-relevant tissue is robustly predictive of target progression from Phase I to II. While scRNA-seq analysis identifies a larger and complementary target space to that of direct genetic evidence, its association with specificity and drug approval appears less clear. We discuss how further expansion and harmonization of single-cell datasets, more sophisticated integration of this data in target discovery, and improved methods for tracking clinical trial outcomes could enhance our ability to leverage scRNA-seq insights in drug development in future.
