## Supplementary Table 1 for "Estimating the impact of single-cell RNA sequencing of human tissues on drug target validation"

### Sheet: in
disease	disease_ontology_id	disease_relevant_tissue	disease_name_original	disease_ontology_id_original	reason2exclude
B-cell non-Hodgkin lymphoma	MONDO:0015759	blood	B-cell non-Hodgkin lymphoma	MONDO:0015759	no_clinical_data
influenza	MONDO:0005812	blood	influenza	MONDO:0005812
COVID-19	MONDO:0100096	blood	COVID-19	MONDO:0100096
systemic lupus erythematosus	MONDO:0007915	blood	systemic lupus erythematosus	MONDO:0007915
post-COVID-19 disorder	MONDO:0100320	blood	post-COVID-19 disorder	MONDO:0100320	no_clinical_data
common variable immunodeficiency	MONDO:0015517	blood	common variable immunodeficiency	MONDO:0015517	no_clinical_data
acute promyelocytic leukemia	MONDO:0012883	bone marrow	acute promyelocytic leukemia	MONDO:0012883	blacklisted_assay
Down syndrome	MONDO:0008608	bone marrow	Down syndrome	MONDO:0008608	developmental_disorder;insufficient_donors
acute myeloid leukemia	MONDO:0018874	bone marrow	acute myeloid leukemia	MONDO:0018874	blacklisted_assay
dementia	MONDO:0001627	brain	dementia	MONDO:0001627	download_error
Alzheimer disease	MONDO:0004975	brain	Alzheimer disease	MONDO:0004975	download_error
temporal lobe epilepsy	MONDO:0005115	brain	temporal lobe epilepsy	MONDO:0005115	download_error
glioblastoma	MONDO:0018177	brain	glioblastoma	MONDO:0018177	download_error
pilocytic astrocytoma	MONDO:0016691	brain	pilocytic astrocytoma	MONDO:0016691	download_error
breast cancer	MONDO:0007254	breast	breast cancer	MONDO:0007254
adenocarcinoma	MONDO:0004970	colon	adenocarcinoma	MONDO:0004970	no_clinical_data
Barrett esophagus	MONDO:0013662	esophagus	Barrett esophagus	MONDO:0013662
age related macular degeneration 7	MONDO:0012419	eye	age related macular degeneration 7	MONDO:0012419	insufficient_donors
basal laminar drusen	MONDO:0007472	eye	basal laminar drusen	MONDO:0007472	insufficient_donors
cataract	MONDO:0005129	eye	cataract	MONDO:0005129	insufficient_donors
hydrosalpinx	MONDO:0600025	fallopian tube	hydrosalpinx	MONDO:0600025	insufficient_donors
cardiomyopathy	MONDO:0004994	heart	non-compaction cardiomyopathy	MONDO:0005418
cardiomyopathy	MONDO:0004994	heart	arrhythmogenic right ventricular cardiomyopathy	MONDO:0016587
myocardial infarction	MONDO:0005068	heart	myocardial infarction	MONDO:0005068
cardiomyopathy	MONDO:0004994	heart	dilated cardiomyopathy	MONDO:0005021
kidney benign neoplasm	MONDO:0002513	kidney	kidney benign neoplasm	MONDO:0002513	insufficient_donors
renal cell carcinoma	MONDO:0005086	kidney	kidney oncocytoma	MONDO:0003825	download_error
renal cell carcinoma	MONDO:0005086	kidney	chromophobe renal cell carcinoma	MONDO:0017885	download_error
renal cell carcinoma	MONDO:0005086	kidney	clear cell renal carcinoma	MONDO:0005005	download_error
chronic kidney disease	MONDO:0005300	kidney	chronic kidney disease	MONDO:0005300
acute kidney failure	MONDO:0002492	kidney	acute kidney failure	MONDO:0002492
Wilms tumor	MONDO:0006058	kidney	Wilms tumor	MONDO:0006058	insufficient_donors
renal cell carcinoma	MONDO:0005086	kidney	nonpapillary renal cell carcinoma	MONDO:0007763
non-small cell lung carcinoma	MONDO:0005233	lung	non-small cell lung carcinoma	MONDO:0005233
pleomorphic carcinoma	MONDO:0003573	lung	pleomorphic carcinoma	MONDO:0003573	insufficient_donors
pneumonia	MONDO:0005249	lung	pneumonia	MONDO:0005249
pulmonary fibrosis	MONDO:0002771	lung	pulmonary fibrosis	MONDO:0002771
lymphangioleiomyomatosis	MONDO:0011705	lung	lymphangioleiomyomatosis	MONDO:0011705	insufficient_donors
cystic fibrosis	MONDO:0009061	lung	cystic fibrosis	MONDO:0009061
lung adenocarcinoma	MONDO:0005061	lung	lung adenocarcinoma	MONDO:0005061	no_clinical_data
interstitial lung disease	MONDO:0015925	lung	interstitial lung disease	MONDO:0015925
respiratory system disorder	MONDO:0005087	lung	respiratory system disorder	MONDO:0005087	missing_DRT
small cell lung carcinoma	MONDO:0008433	lung	small cell lung carcinoma	MONDO:0008433
chronic obstructive pulmonary disease	MONDO:0005002	lung	chronic obstructive pulmonary disease	MONDO:0005002
squamous cell lung carcinoma	MONDO:0005097	lung	squamous cell lung carcinoma	MONDO:0005097
non-small cell lung carcinoma	MONDO:0005233	lung	lung large cell carcinoma	MONDO:0003050
pulmonary emphysema	MONDO:0004849	lung	pulmonary emphysema	MONDO:0004849
follicular lymphoma	MONDO:0018906	lymph node	follicular lymphoma	MONDO:0018906
chronic rhinitis	MONDO:0004514	nose	chronic rhinitis	MONDO:0004514
type 2 diabetes mellitus	MONDO:0005148	pancreas	type 2 diabetes mellitus	MONDO:0005148	missing_DRT
type 1 diabetes mellitus	MONDO:0005147	pancreas	type 1 diabetes mellitus	MONDO:0005147
benign prostatic hyperplasia	MONDO:0010811	prostate gland	benign prostatic hyperplasia	MONDO:0010811
Crohn ileitis	MONDO:0000709	small intestine	Crohn ileitis	MONDO:0000709	no_clinical_data
Crohn disease	MONDO:0005011	small intestine	Crohn disease	MONDO:0005011
neuroendocrine carcinoma	MONDO:0002120	small intestine	neuroendocrine carcinoma	MONDO:0002120	insufficient_donors
gastritis	MONDO:0004966	stomach	gastritis	MONDO:0004966
stomach disorder	MONDO:0004298	stomach	stomach disorder	MONDO:0004298
gastric cancer	MONDO:0001056	stomach	gastric cancer	MONDO:0001056	low_quality_annotation
