## Supplementary Table 3 for "Estimating the impact of single-cell RNA sequencing of human tissues on drug target validation"

	odds_ratio	ci_low	ci_high	pval	n_success	n_insuccess	n_supported_approved	n_supported	evidence	clinical_status	universe	test
0	2.1544219017669484	1.8744525318921168	2.473340548962676	4.302823920215894e-25	888.0	124112.0	337.0	27780.0	Cell type specific	Phase I	HVGs	Cell type specific test
0	1.4307373964784806	1.126991100568097	1.8203859947560257	0.0038395461589906	888.0	511.0	337.0	490.0	Cell type specific	Phase I	active_HVGs	Cell type specific test
0	3.903040833710452	2.756853984511649	5.385575688770727	2.8438025427736883e-11	888.0	124112.0	40.0	1522.0	Genetic evidence (Open Targets)	Phase I	HVGs	Cell type specific test
0	0.6619680984323913	0.4024997370516873	1.0940250054287852	0.9667092458982336	888.0	511.0	40.0	74.0	Genetic evidence (Open Targets)	Phase I	active_HVGs	Cell type specific test
0	0.9497889055516008	0.5781212122226558	1.5843828337381658	0.786840758852764	888.0	124112.0	48.0	77.0	Genetic evidence (Minikel et al.)	Phase I	HVGs	Cell type specific test
0	0.9497889055516008	0.5781212122226558	1.5843828337381658	0.786840758852764	888.0	511.0	48.0	77.0	Genetic evidence (Minikel et al.)	Phase I	active_HVGs	Cell type specific test
0	2.2728469200642394	1.9365785198395893	2.6638261703954	3.786358799482013e-22	665.0	124335.0	261.0	27780.0	Cell type specific	Phase II	HVGs	Cell type specific test
0	1.4243097743053663	1.1357631257738912	1.7871464806516648	0.0029481948847845	665.0	734.0	261.0	490.0	Cell type specific	Phase II	active_HVGs	Cell type specific test
0	3.751619812142689	2.4832322492917944	5.4639227975643045	3.8757439684746456e-08	665.0	124335.0	29.0	1522.0	Genetic evidence (Open Targets)	Phase II	HVGs	Cell type specific test
0	0.6983247462054816	0.4167258870358783	1.1541219508665328	0.9667092458982336	665.0	734.0	29.0	74.0	Genetic evidence (Open Targets)	Phase II	active_HVGs	Cell type specific test
0	0.915401653993404	0.5596252689383127	1.48943191161278	0.786840758852764	665.0	124335.0	35.0	77.0	Genetic evidence (Minikel et al.)	Phase II	HVGs	Cell type specific test
0	0.915401653993404	0.5596252689383127	1.48943191161278	0.786840758852764	665.0	734.0	35.0	77.0	Genetic evidence (Minikel et al.)	Phase II	active_HVGs	Cell type specific test
0	2.3775166490923056	1.7595639328977022	3.1980954659931085	5.165288233946653e-08	193.0	124807.0	78.0	27780.0	Cell type specific	Phase III	HVGs	Cell type specific test
0	1.306876625637002	0.9437811470375596	1.802966445475534	0.1193290819039375	193.0	1206.0	78.0	490.0	Cell type specific	Phase III	active_HVGs	Cell type specific test
0	5.900946381248839	3.074907871931834	10.379965548158744	3.5742417511931463e-06	193.0	124807.0	13.0	1522.0	Genetic evidence (Open Targets)	Phase III	HVGs	Cell type specific test
0	1.3553219162665522	0.6690653754185781	2.557147825734378	0.3868353543420814	193.0	1206.0	13.0	74.0	Genetic evidence (Open Targets)	Phase III	active_HVGs	Cell type specific test
0	1.1636584692566223	0.5607024146352891	2.22789201439815	0.5728104250767444	193.0	124807.0	12.0	77.0	Genetic evidence (Minikel et al.)	Phase III	HVGs	Cell type specific test
0	1.1636584692566223	0.5607024146352891	2.22789201439815	0.5728104250767444	193.0	1206.0	12.0	77.0	Genetic evidence (Minikel et al.)	Phase III	active_HVGs	Cell type specific test
0	1.5863799436895671	0.9858785649755912	2.497130198596681	0.0688280508773193	93.0	124907.0	29.0	27780.0	Cell type specific	Launched	HVGs	Cell type specific test
0	0.8306727727701149	0.5085914889181965	1.328884839169031	0.8943671951187786	93.0	1306.0	29.0	490.0	Cell type specific	Launched	active_HVGs	Cell type specific test
0	7.670335398085062	3.202243783387741	15.847928590516094	6.635056312858067e-05	93.0	124907.0	8.0	1522.0	Genetic evidence (Open Targets)	Launched	HVGs	Cell type specific test
0	1.7673743197765597	0.7092707912985584	3.853216767883807	0.2237972414389517	93.0	1306.0	8.0	74.0	Genetic evidence (Open Targets)	Launched	active_HVGs	Cell type specific test
0	1.1994440760826952	0.4141744320126925	2.852839764321014	0.5728104250767444	93.0	124907.0	6.0	77.0	Genetic evidence (Minikel et al.)	Launched	HVGs	Cell type specific test
0	1.1994440760826952	0.4141744320126925	2.852839764321014	0.5728104250767444	93.0	1306.0	6.0	77.0	Genetic evidence (Minikel et al.)	Launched	active_HVGs	Cell type specific test
0	1.9214218324945007	1.6973849138129051	2.170776665572792	3.454862452131372e-22	1436.0	342688.0	348.0	49253.0	Disease cell specific	Phase I	HVGs	Disease cell specific test
0	1.024760683168552	0.8374260156754785	1.2557953577225824	0.5965476151436007	1436.0	866.0	348.0	554.0	Disease cell specific	Phase I	active_HVGs	Disease cell specific test
0	4.945586991655483	3.744033286183636	6.423638028467139	3.571411029775873e-21	1436.0	342688.0	60.0	3055.0	Genetic evidence (Open Targets)	Phase I	HVGs	Disease cell specific test
0	0.8555406848417897	0.5614439533849661	1.313929140528462	0.8415490864840541	1436.0	866.0	60.0	102.0	Genetic evidence (Open Targets)	Phase I	active_HVGs	Disease cell specific test
0	1.0377799779527312	0.682050756840111	1.597705224778348	0.5965476151436007	1436.0	342688.0	67.0	106.0	Genetic evidence (Minikel et al.)	Phase I	HVGs	Disease cell specific test
0	1.0377799779527312	0.682050756840111	1.597705224778348	0.5965476151436007	1436.0	866.0	67.0	106.0	Genetic evidence (Minikel et al.)	Phase I	active_HVGs	Disease cell specific test
0	1.935395669966388	1.6744069909943875	2.231098591981521	2.347543601280587e-17	1054.0	343070.0	257.0	49253.0	Disease cell specific	Phase II	HVGs	Disease cell specific test
0	1.0325065788543522	0.8482430801169887	1.2563396968931513	0.5852104823386569	1054.0	1248.0	257.0	554.0	Disease cell specific	Phase II	active_HVGs	Disease cell specific test
0	5.1573539182522445	3.7430595148381074	6.94862066919323	2.347543601280587e-17	1054.0	343070.0	46.0	3055.0	Genetic evidence (Open Targets)	Phase II	HVGs	Disease cell specific test
0	0.9713841243150276	0.6369543982343544	1.4751148137203158	0.649638249020403	1054.0	1248.0	46.0	102.0	Genetic evidence (Open Targets)	Phase II	active_HVGs	Disease cell specific test
0	0.978962901114948	0.6472951367667936	1.4747873988227442	0.649638249020403	1054.0	343070.0	48.0	106.0	Genetic evidence (Minikel et al.)	Phase II	HVGs	Disease cell specific test
0	0.978962901114948	0.6472951367667936	1.4747873988227442	0.649638249020403	1054.0	1248.0	48.0	106.0	Genetic evidence (Minikel et al.)	Phase II	active_HVGs	Disease cell specific test
0	2.374489815563072	1.8214669343435328	3.071655682950765	1.2220695883275954e-09	296.0	343828.0	84.0	49253.0	Disease cell specific	Phase III	HVGs	Disease cell specific test
0	1.2947490951643812	0.9728130800756798	1.7121333211852543	0.1027822456012662	296.0	2006.0	84.0	554.0	Disease cell specific	Phase III	active_HVGs	Disease cell specific test
0	7.265467707340716	4.237287163290817	11.71719647159221	1.2220695883275954e-09	296.0	343828.0	18.0	3055.0	Genetic evidence (Open Targets)	Phase III	HVGs	Disease cell specific test
0	1.481212457865013	0.824530378266286	2.531985256071397	0.191533306501797	296.0	2006.0	18.0	102.0	Genetic evidence (Open Targets)	Phase III	active_HVGs	Disease cell specific test
0	1.4109798680131542	0.7869942645908591	2.4058335926287358	0.2172472739406274	296.0	343828.0	18.0	106.0	Genetic evidence (Minikel et al.)	Phase III	HVGs	Disease cell specific test
0	1.4109798680131542	0.7869942645908591	2.4058335926287358	0.2172472739406274	296.0	2006.0	18.0	106.0	Genetic evidence (Minikel et al.)	Phase III	active_HVGs	Disease cell specific test
0	1.164181854531518	0.6925318443122321	1.8703911927554835	0.474665146296453	129.0	343995.0	21.0	49253.0	Disease cell specific	Launched	HVGs	Disease cell specific test
0	0.5984081564296662	0.3523464568045336	0.972962131416622	0.9897146993109018	129.0	2173.0	21.0	554.0	Disease cell specific	Launched	active_HVGs	Disease cell specific test
0	11.491443784151375	5.766054561318487	20.872331296439377	8.085047409536181e-09	129.0	343995.0	12.0	3055.0	Genetic evidence (Open Targets)	Launched	HVGs	Disease cell specific test
0	2.372528422270625	1.1488431742346	4.511005236287009	0.0303476293600532	129.0	2173.0	12.0	102.0	Genetic evidence (Open Targets)	Launched	active_HVGs	Disease cell specific test
0	1.8175020052932471	0.8230067217106535	3.6093516596782855	0.1511025743538559	129.0	343995.0	10.0	106.0	Genetic evidence (Minikel et al.)	Launched	HVGs	Disease cell specific test
0	1.8175020052932471	0.8230067217106535	3.6093516596782855	0.1511025743538559	129.0	2173.0	10.0	106.0	Genetic evidence (Minikel et al.)	Launched	active_HVGs	Disease cell specific test
