## Supplementary Table 4 for "Estimating the impact of single-cell RNA sequencing of human tissues on drug target validation"

	odds_ratio	ci_low	ci_high	pval	n_success	n_insuccess	n_supported_approved	n_supported	evidence	clinical_status	universe
0	1.6879267359220171	1.5001667464464787	1.8951687203951864	6.446506514367879e-17	1864.0	1133136.0	360.0	141091.0	Cell type specific	Phase I	HVGs
0	1.2761952869712012	1.066259413590634	1.5289247776587365	0.0053750713350297664	1864.0	1621.0	360.0	616.0	Cell type specific	Phase I	Preclinical_HVGs
0	1014.0379068110885	792.6091594948451	1301.2882313606497	0.0	1864.0	1133136.0	174.0	289.0	Genetic evidence (indirect, Minikel et al.)	Phase I	HVGs
0	1.3481955937448045	1.047903393293611	1.7395770268822304	0.012908774278726179	1864.0	1621.0	174.0	289.0	Genetic evidence (indirect, Minikel et al.)	Phase I	Preclinical_HVGs
0	1.6977656699289165	1.4752171193266064	1.948022433755339	1.0839072654728158e-12	1319.0	1133681.0	256.0	141091.0	Cell type specific	Phase II	HVGs
0	1.2080865194991885	1.0073190567871044	1.4475895493010316	0.025444588918204534	1319.0	2166.0	256.0	616.0	Cell type specific	Phase II	Preclinical_HVGs
0	814.5443878200173	636.8038597222304	1040.785720010403	6.227335351372841e-308	1319.0	1133681.0	133.0	289.0	Genetic evidence (indirect, Minikel et al.)	Phase II	HVGs
0	1.444744591087104	1.1247754148809892	1.8537900265482314	0.0029682620225197423	1319.0	2166.0	133.0	289.0	Genetic evidence (indirect, Minikel et al.)	Phase II	Preclinical_HVGs
0	1.6845998880612492	1.3286565556394359	2.1174609232363175	2.0779427451253662e-05	482.0	1134518.0	93.0	141091.0	Cell type specific	Phase III	HVGs
0	1.1336193368879082	0.877123711243712	1.4545722296341823	0.18500262207914203	482.0	3003.0	93.0	616.0	Cell type specific	Phase III	Preclinical_HVGs
0	879.5454787514637	650.8598348106252	1177.8146587193976	3.9085372148854314e-170	482.0	1134518.0	70.0	289.0	Genetic evidence (indirect, Minikel et al.)	Phase III	HVGs
0	2.159267656855335	1.5938752497086055	2.8991072289628215	9.815746919993266e-07	482.0	3003.0	70.0	289.0	Genetic evidence (indirect, Minikel et al.)	Phase III	Preclinical_HVGs
0	1.3273059970630305	0.9174594671798375	1.8760800741929289	0.07596497887294341	246.0	1134754.0	39.0	141091.0	Cell type specific	Launched	HVGs
0	0.8692471827567981	0.5937746635639382	1.245078603861183	0.8050468614533358	246.0	3239.0	39.0	616.0	Cell type specific	Launched	Preclinical_HVGs
0	1040.284766911842	718.1643836139809	1482.630579742352	8.501642322974149e-114	246.0	1134754.0	45.0	289.0	Genetic evidence (indirect, Minikel et al.)	Launched	HVGs
0	2.7469158279969927	1.8927245884142982	3.92302866141563	2.9315617763578877e-07	246.0	3239.0	45.0	289.0	Genetic evidence (indirect, Minikel et al.)	Launched	Preclinical_HVGs
