## Supplementary Table 5 for "Estimating the impact of single-cell RNA sequencing of human tissues on drug target validation"

indication_mesh_term	tissue_test	indication_mesh_id
Cocaine-Related Disorders	blood	D019970
Graft vs Host Disease	blood	D006086
Infections	blood	D007239
COVID-19	blood	D000086382
Myelodysplastic Syndromes	blood	D009190
Hypereosinophilic Syndrome	blood	D017681
Dengue	blood	D003715
Influenza, Human	blood	D007251
Cognition Disorders	blood	D003072
Sjogren's Syndrome	blood	D012859
Immune System Diseases	blood	D007154
Papillomavirus Infections	blood	D030361
Malaria	blood	D008288
Anemia	blood	D000740
Thrombocytosis	blood	D013922
Anemia, Iron-Deficiency	blood	D018798
Primary Myelofibrosis	blood	D055728
Red-Cell Aplasia, Pure	blood	D012010
Thrombocytopenia	blood	D013921
Arthritis, Rheumatoid	blood	D001172
Blood Coagulation Disorders	blood	D001778
Sepsis	blood	D018805
Purpura, Thrombotic Thrombocytopenic	blood	D011697
Churg-Strauss Syndrome	blood	D015267
Lupus Erythematosus, Systemic	blood	D008180
Purpura, Thrombocytopenic, Idiopathic	blood	D016553
Autoimmune Diseases	blood	D001327
Neutropenia	blood	D009503
Pneumonia	blood	D011014
Histiocytosis, Langerhans-Cell	blood	D006646
Vasculitis	blood	D014657
Arthritis, Psoriatic	blood	D015535
Hypersensitivity	blood	D006967
Virus Diseases	blood	D014777
Thrombosis	blood	D013927
Anemia, Aplastic	blood	D000741
Neuromyelitis Optica	blood	D009471
Respiratory Tract Infections	blood	D012141
Candidiasis	blood	D002177
Erdheim-Chester Disease	blood	D031249
Hemoglobinuria, Paroxysmal	blood	D006457
Agammaglobulinemia	blood	D000361
Anemia, Hemolytic, Autoimmune	blood	D000744
Myeloproliferative Disorders	blood	D009196
Tuberculosis	blood	D014376
Thrombotic Microangiopathies	blood	D057049
Arthritis, Juvenile	blood	D001171
Hemolytic-Uremic Syndrome	blood	D006463
Immunologic Deficiency Syndromes	blood	D007153
Guillain-Barre Syndrome	blood	D020275
Microscopic Polyangiitis	blood	D055953
Food Hypersensitivity	blood	D005512
Skin Diseases, Infectious	blood	D012874
Intraabdominal Infections	blood	D059413
Pulmonary Embolism	blood	D011655
Venous Thrombosis	blood	D020246
Mycobacterium Infections, Nontuberculous	blood	D009165
Leukopenia	blood	D007970
Mycoses	blood	D009181
Toxoplasmosis	blood	D014123
Aspergillosis	blood	D001228
Epstein-Barr Virus Infections	blood	D020031
Disseminated Intravascular Coagulation	blood	D004211
Thrombophlebitis	blood	D013924
Demyelinating Autoimmune Diseases, CNS	blood	D020278
Leprosy	blood	D007918
Mucocutaneous Lymph Node Syndrome	blood	D009080
Lymphoproliferative Disorders	blood	D008232
Lymphedema	blood	D008209
Eye Infections	blood	D015817
Mycobacterium avium-intracellulare Infection	blood	D015270
Lymphohistiocytosis, Hemophagocytic	blood	D051359
IgG Deficiency	blood	D017099
Polymyalgia Rheumatica	blood	D011111
Still's Disease, Adult-Onset	blood	D016706
Schnitzler Syndrome	blood	D019873
Bone Diseases, Infectious	blood	D001850
Coagulation Protein Disorders	blood	D020147
Streptococcal Infections	blood	D013290
Bone Marrow Diseases	bone_marrow	D001855
Brain Ischemia	brain	D002545
Schizophrenia	brain	D012559
Neuralgia	brain	D009437
Neuralgia, Postherpetic	brain	D051474
Alzheimer Disease	brain	D000544
Amyotrophic Lateral Sclerosis	brain	D000690
Epilepsy	brain	D004827
Epilepsies, Partial	brain	D004828
Multiple Sclerosis	brain	D009103
Opioid-Related Disorders	brain	D009293
Parkinson Disease	brain	D010300
Spasms, Infantile	brain	D013036
Stress Disorders, Post-Traumatic	brain	D013313
Dyskinesias	brain	D020820
Lewy Body Disease	brain	D020961
Multiple System Atrophy	brain	D019578
Alcoholism	brain	D000437
Anxiety Disorders	brain	D001008
Dementia	brain	D003704
Depression	brain	D003863
Epilepsies, Myoclonic	brain	D004831
Tobacco Use Disorder	brain	D014029
Substance-Related Disorders	brain	D019966
Myositis	brain	D009220
Migraine Disorders	brain	D008881
Autistic Disorder	brain	D001321
Brain Diseases	brain	D001927
Supranuclear Palsy, Progressive	brain	D013494
Attention Deficit Disorder with Hyperactivity	brain	D001289
Sleep Wake Disorders	brain	D012893
Sexual Dysfunctions, Psychological	brain	D020018
Depressive Disorder, Major	brain	D003865
Psychomotor Agitation	brain	D011595
Psychotic Disorders	brain	D011618
Binge-Eating Disorder	brain	D056912
Bipolar Disorder	brain	D001714
Obsessive-Compulsive Disorder	brain	D009771
Fibromyalgia	brain	D005356
Dyssomnias	brain	D020920
Frontotemporal Dementia	brain	D057180
Brain Edema	brain	D001929
Hemiplegia	brain	D006429
Premenstrual Dysphoric Disorder	brain	D065446
Essential Tremor	brain	D020329
Sleep Initiation and Maintenance Disorders	brain	D007319
Restless Legs Syndrome	brain	D012148
Brain Injuries	brain	D001930
Neurodevelopmental Disorders	brain	D065886
Phobia, Social	brain	D000072861
Anorexia Nervosa	brain	D000856
Marijuana Abuse	brain	D002189
Muscle Spasticity	brain	D009128
Myotonia	brain	D009222
Spasm	brain	D013035
Panic Disorder	brain	D016584
Sleep Disorders, Circadian Rhythm	brain	D020178
Myopathies, Structural, Congenital	brain	D020914
Meningitis	brain	D008581
Epilepsy, Generalized	brain	D004829
Phobic Disorders	brain	D010698
Borderline Personality Disorder	brain	D001883
Amnesia	brain	D000647
Status Epilepticus	brain	D013226
Tardive Dyskinesia	brain	D000071057
Premature Ejaculation	brain	D061686
Narcolepsy	brain	D009290
Idiopathic Hypersomnia	brain	D020177
Vertigo	brain	D014717
Epileptic Syndromes	brain	D000073376
Neurotic Disorders	brain	D009497
Bulimia Nervosa	brain	D052018
Creutzfeldt-Jakob Syndrome	brain	D007562
Neurodegenerative Diseases	brain	D019636
Colitis, Ulcerative	colon	D003093
Irritable Bowel Syndrome	colon	D043183
Colitis	colon	D003092
Diverticulitis	colon	D004238
Proctitis	colon	D011349
Gastroesophageal Reflux	esophagus	D005764
Eosinophilic Esophagitis	esophagus	D057765
Esophagitis, Peptic	esophagus	D004942
Esophageal and Gastric Varices	esophagus	D004932
Esophagitis	esophagus	D004941
Esophageal Achalasia	esophagus	D004931
Macular Degeneration	eye	D008268
Wet Macular Degeneration	eye	D057135
Retinal Detachment	eye	D012163
Diabetic Retinopathy	eye	D003930
Macular Edema	eye	D008269
Retinal Vein Occlusion	eye	D012170
Retinal Diseases	eye	D012164
Myopia	eye	D009216
Leber Congenital Amaurosis	eye	D057130
Color Vision Defects	eye	D003117
Retinal Telangiectasis	eye	D058456
Retinoschisis	eye	D041441
Peripheral Vascular Diseases	heart	D016491
Heart Failure	heart	D006333
Myocardial Infarction	heart	D009203
Atherosclerosis	heart	D050197
Angina Pectoris	heart	D000787
Cardiovascular Diseases	heart	D002318
Acute Coronary Syndrome	heart	D054058
Arrhythmias, Cardiac	heart	D001145
Atrial Fibrillation	heart	D001281
Tachycardia, Supraventricular	heart	D013617
Ventricular Fibrillation	heart	D014693
Cardiomyopathies	heart	D009202
Tachycardia, Ventricular	heart	D017180
Angina, Unstable	heart	D000789
Myocarditis	heart	D009205
Endomyocardial Fibrosis	heart	D004719
Cardiomyopathy, Hypertrophic	heart	D002312
Tachycardia	heart	D013610
Liver Cirrhosis	liver	D008103
Non-alcoholic Fatty Liver Disease	liver	D065626
Cholestasis, Intrahepatic	liver	D002780
Liver Diseases	liver	D008107
Hepatitis	liver	D006505
Hepatitis B	liver	D006509
Hepatitis C	liver	D006526
Hepatitis, Alcoholic	liver	D006519
Liver Cirrhosis, Biliary	liver	D008105
Hepatitis, Viral, Human	liver	D006525
Hepatic Insufficiency	liver	D048550
Hepatitis A	liver	D006506
Hepatic Encephalopathy	liver	D006501
Idiopathic Pulmonary Fibrosis	lung	D054990
Respiration Disorders	lung	D012120
Pulmonary Disease, Chronic Obstructive	lung	D029424
Asthma	lung	D001249
Bronchitis, Chronic	lung	D029481
Bronchiolitis Obliterans	lung	D001989
Bronchiectasis	lung	D001987
Cough	lung	D003371
Pulmonary Alveolar Proteinosis	lung	D011649
Respiratory Insufficiency	lung	D012131
Lung Diseases, Interstitial	lung	D017563
Alveolitis, Extrinsic Allergic	lung	D000542
Rhinitis, Allergic, Seasonal	nose	D006255
Rhinitis, Allergic	nose	D065631
Rhinitis	nose	D012220
Nasal Polyps	nose	D009298
Sinusitis	nose	D012852
Rhinitis, Allergic, Perennial	nose	D012221
Duodenal Ulcer	small_intestine	D004381
Malabsorption Syndromes	small_intestine	D008286
